# Benchmarking and quality control for nanopore sequencing and feasibility of rapid genomics in New Zealand: validation phase at a single quaternary hospital

**DOI:** 10.1101/2024.06.13.24307636

**Authors:** Denis M. Nyaga, Peter Tsai, Clare Gebbie, Hui Hui Phua, Patrick Yap, Polona Le Quesne Stabej, Sophie Farrow, Jing Rong, Gergely Toldi, Eric Thorstensen, Zornitza Stark, Sebastian Lunke, Kimberley Gamet, Jodi Van Dyk, Mark Greenslade, Justin M. O’Sullivan

**Affiliations:** Liggins Institute, The University of Auckland, New Zealand; Molecular Medicine and Pathology, The University of Auckland, New Zealand; Genetic Health Service New Zealand-Northern Hub, Te Toka Tumai, Auckland; Starship Child Health, Te Whatu Ora Te Toka Tumai, Auckland, New Zealand; Victorian Clinical Genetics Services, Murdoch Children’s Research Institute, Parkville, Melbourne, Australia; Faculty of Medicine, Dentistry and Health Sciences, The University of Melbourne, Melbourne, Australia; Diagnostic Genetics, Department of Pathology and Laboratory Medicine, Te Toka Tumai, Auckland

**Author notes:** These authors contributed equally to this work (Denis M. Nyaga, Peter Tsai, Clare Gebbie, Hui Hui Phua, Patrick Yap).

## Abstract

Approximately 200 critically ill infants and children in New Zealand are in high-dependency neonatal/paediatric acute care at any given time, many with suspected genetic conditions, necessitating a scalable distributed solution for rapid genomic testing. We adopt the existing acute care genomics protocol of an accredited laboratory and established an expandable acute care clinical pipeline based around the Oxford Nanopore Technologies PromethION 2 solo system connected to a Bayesian AI-based clinical decision support tool (Fabric GEM™ software). In the establishment phase, we performed benchmarking using Global Alliance for Genomics and Health (GA4GH) benchmarking tools and Genome in a Bottle samples HG002-HG007. We evaluated single nucleotide variants (SNVs) and small insertions-deletions (indels) calls and achieved SNV precision and recall of 0.997 ± 0.0006 and 0.992 ± 0.001, respectively. Small indel identification approached a precision of 0.922 ± 0.019 and recall of 0.838 ± 0.043. Rarefaction analyses demonstrated that SNV identification plateaus at ∼20X coverage, while small indels plateaus at ∼40X coverage. Large genomic variations from Coriell Copy Number Variation Reference Panel 1 (CNVPANEL01) were reliably detected with ∼2M long reads. Finally, we present results obtained from ten trio samples that were processed through the pipeline validation phase, averaging a 5-day turnaround time, conducted in parallel with a clinically accredited short-read rapid genomic testing pipeline.
