## Supplementary Table 1 for "Benchmarking and quality control for nanopore sequencing and feasibility of rapid genomics in New Zealand: validation phase at a single quaternary hospital"

### Sheet: Table of contents
Benchmarking and quality control for clinical nanopore sequencing facility for acute care in New Zealand
Denis M. Nyaga1*, Peter Tsai1,2*, Clare Gebbie1*, Hui Hui Phua1*, Polona Le Quesne Stabej1,2, Sophie Farrow1, Jing Rong1, Gergely Toldi1,3, Eric Thorstensen1, Zornitza Stark4,5, Sebastian Lunke4, Kimberley Gamet6, Jodi Van Dyk1, Patrick Yap6, Mark Greenslade7, Justin M. O’Sullivan1ⱡ
1Liggins Institute, The University of Auckland, New Zealand
2Molecular Medicine and Pathology, The University of Auckland, New Zealand
3Starship Child Health, Te Whatu Ora Te Toka Tumai, Auckland, New Zealand
4Victorian Clinical Genetics Services, Murdoch Children’s Research Institute, Parkville, Melbourne, Australia
5Department of Paediatrics, Faculty of Medicine, Dentistry and Health Sciences, The University of Melbourne, Melbourne, Australia
6Genetic Health Service New Zealand-Northern Hub, Te Toka Tumai, Auckland
7LabPLUS, Auckland District Health Board
*These authors contributed equally to this work.
ⱡCorresponding author: justin.osullivan@auckland.ac.nz
Supplementary table 1: Summary of benchmarking metrics for HG002-HG007 across two sequencing runs on high accuracy model
Worksheet	Definition
High-confidence SNP	variant calls that meet stringent criteria for accuracy and reliability genome-wide
High-confidence INDEL	variant calls that meet stringent criteria for accuracy and reliability genome-wide
High-confidence cds SNP	variant calls that meet stringent criteria for accuracy and reliability within coding sequences
High-confidence cds INDEL	variant calls that meet stringent criteria for accuracy and reliability within coding sequences
Glossary
TP	true positive
FP	false positive
FN	false negative
Recall	sensitivity
Precision	positive predictive value
F1	harmonic mean of precision and recall
SNP	single nucleotide polymorphism
INDEL	insertions and deletions
HG002	Ashkenazim Jewish (son) - Personal Genome Project
HG003	Ashkenazim Jewish (father) - Personal Genome Project
HG004	Ashkenazim Jewish (mother) - Personal Genome Project
HG005	Chinese (son) - Personal Genome Project
HG006	Chinese (father) - Personal Genome Project
HG007	Chinese (mother) - Personal Genome Project

### Sheet: High-confidence SNP
GIAB Sample	Run	SNP
		Truth total	TP	FP	FN	Recall	Precision	F1
HG002	1	3365115	3336857	7979	28258	0.992	0.998	0.995
	2	3365115	3334077	8300	31038	0.991	0.998	0.994
HG003	1	3327481	3294359	8488	33122	0.99	0.997	0.994
	2	3327481	3297605	9150	29876	0.991	0.997	0.994
HG004	1	3346598	3318072	13859	28526	0.991	0.996	0.994
	2	3346598	3319680	8333	26918	0.992	0.997	0.995
HG005	1	3275596	3246941	5019	28655	0.991	0.998	0.995
	2	3275596	3249701	5043	25895	0.992	0.998	0.995
HG006	1	3269834	3248665	5093	21169	0.994	0.998	0.996
	2	3269834	3250587	5147	19247	0.994	0.998	0.996
HG007	1	3284445	3261909	5225	22536	0.993	0.998	0.996
	2	3284445	3262911	5175	21534	0.993	0.998	0.996

### Sheet: High-confidence INDEL
GIAB Sample	Run	INDEL
		Truth total	TP	FP	FN	Recall	Precision	F1
HG002	1	525466	422232	40174	103234	0.804	0.915	0.856
	2	525466	420800	42133	104666	0.801	0.911	0.852
HG003	1	504497	402501	39772	101996	0.798	0.912	0.851
	2	504497	401506	41170	102991	0.796	0.909	0.849
HG004	1	510516	395234	54815	115282	0.774	0.881	0.824
	2	510516	405801	41843	104715	0.795	0.909	0.848
HG005	1	416764	376297	20822	40467	0.903	0.949	0.925
	2	416764	376752	21364	40012	0.904	0.948	0.925
HG006	1	428226	365129	27126	63097	0.853	0.933	0.891
	2	428226	365046	27913	63180	0.852	0.931	0.89
HG007	1	430313	363757	27730	66556	0.845	0.931	0.886
	2	430313	363467	27731	66846	0.845	0.931	0.886

### Sheet: High-confidence cds SNP
GIAB Sample	Run	SNP
		Truth total	TP	FP	FN	Recall	Precision	F1
HG002	1	20873	20627	39	246	0.988	0.998	0.993
	2	20873	20626	37	247	0.988	0.998	0.993
HG003	1	20678	20448	36	230	0.989	0.998	0.994
	2	20678	20467	53	211	0.99	0.997	0.994
HG004	1	20684	20467	82	217	0.99	0.996	0.993
	2	20684	20485	44	199	0.99	0.998	0.994
HG005	1	20678	20442	30	236	0.989	0.999	0.994
	2	20678	20453	51	225	0.989	0.998	0.993
HG006	1	20430	20246	32	184	0.991	0.998	0.995
	2	20430	20255	42	175	0.991	0.998	0.995
HG007	1	20604	20436	33	168	0.992	0.998	0.995
	2	20604	20436	26	168	0.992	0.999	0.995

### Sheet: High-confidence cds INDEL
GIAB Sample	Run	INDEL
		Truth total	TP	FP	FN	Recall	Precision	F1
HG002	1	387	377	20	10	0.974	0.95	0.962
	2	387	379	14	8	0.979	0.965	0.972
HG003	1	370	360	15	10	0.973	0.961	0.967
	2	370	362	19	8	0.978	0.951	0.964
HG004	1	370	362	36	8	0.978	0.912	0.944
	2	370	363	16	7	0.981	0.959	0.97
HG005	1	354	345	15	9	0.975	0.959	0.967
	2	354	345	20	9	0.975	0.946	0.96
HG006	1	344	336	14	8	0.977	0.961	0.969
	2	344	338	9	6	0.983	0.975	0.979
HG007	1	324	315	9	9	0.972	0.973	0.972
	2	324	320	5	4	0.988	0.985	0.986
